# RAG-mediated structural variation and its impact on relapse risk in acute lymphoblastic leukemia

**DOI:** 10.64898/2026.05.21.26353542

**Authors:** Tanxin Liu, Yunqi Li, Charley Wang, Cassandra J. Clark, Nathan Anderson, Erin Marcotte, Michael R. Lieber, Srividya Swaminathan, Joseph L. Wiemels, Logan G. Spector, Vijay G. Sankaran, Carol Fries, Adam J. de Smith

**Affiliations:** Center for Genetic Epidemiology, Department of Population and Public Health Sciences, Keck School of Medicine of the University of Southern California, Los Angeles, CA, 90033, USA; Division of Epidemiology and Clinical Research, Department of Pediatrics, University of Minnesota School of Medicine, Minneapolis, MN, 55454, USA; Departments of Pathology, Biochemistry, Molecular Microbiology & Immunology, and Section of Molecular & Computational Biology (Department of Biological Sciences), University of Southern California, Los Angeles, CA, 90033, USA; Department of Systems Biology, Beckman Research Institute of the City of Hope, Monrovia, CA, 91016, USA; Division of Hematology/Oncology, Boston Children’s Hospital and Department of Pediatric Oncology, Dana-Farber Cancer Institute, Harvard Medical School, Boston, MA 02115, USA; Howard Hughes Medical Institute, Boston, MA 02115; Department of Pediatrics, Hematology and Oncology, University of Rochester, Rochester, NY, USA; Department of Pediatrics, Beckman Research Institute of the City of Hope, Duarte, CA, 91010, USA

## Abstract

Relapse during treatment of B-cell acute lymphoblastic leukemia (B-ALL) is a harbinger of poor outcomes. Identifying biomarkers for subsequent relapse risk which are detectable at B-ALL diagnosis remains a priority. Off-target recombination-activating gene (RAG)-mediated structural variants (SVs) generate genomic instability that drives leukemogenesis and may underlie treatment resistance. Leveraging sequencing data in 1,496 pediatric B-ALL patients enriched for relapse status (relapse n=532; non-relapse n=964), we characterized RAG-mediated SVs across B-ALL molecular subtypes and examined their association with patient characteristics and their impact on clinical outcomes. Off-target RAG-mediated SVs were overall frequent, particularly in *ETV6::RUNX1*, *ETV6::RUNX1*-like, and Ph-like B-ALL subtypes, while increasing age-at-diagnosis was positively associated with burden of off-target RAG-mediated SVs (P<.001). Off-target RAG-mediated SVs with a recombination signal sequence (RSS) at one breakpoint, a hallmark of off-target RAG activity, were significantly more frequent at diagnosis in patients who subsequently relapsed (P=.001). This association remained significant in multivariable regression analysis (per SV odds ratio [OR]:1.08, 95%CI:1.04-1.12), in minimal residual disease (MRD)-negative patients (OR:1.09, 95%CI:1.04-1.14) and across subtypes. Excluding deletions, MRD-negative *ETV6::RUNX1* patients with ≥3 off-target RAG-mediated SVs had a >3-fold risk of relapse (hazard ratio:3.47, 95% CI:1.86-6.49). RAG-mediated SVs were also associated with relapse risk in T-cell ALL patients. Off-target RAG-mediated SV burden at diagnosis is a risk factor of relapse in pediatric ALL across molecular subtypes and independent of MRD status.
