## Supplementary material for "RAG-mediated structural variation and its impact on relapse risk in acute lymphoblastic leukemia": Main Tables

### Sheet: Table 1
Table 1. Landscape of structural variation and evidence of RAG recombination stratified by variant type and genomic region (N=1493)¹
		Total SVs		RSS at 1 breakpoint ²	RSS at both breakpoints
Structural variation type		No.	Median (Range) ³	No. (%) ⁴	No. (%)
Deletion	Genome-wide	26491	16 (0-121)	18895 (71.33%)	10735 (40.52%)
	Ig/TCR regions	13811	9 (0-28)	13419 (97.16%)	9423 (68.23%)
	Non-Ig/TCR regions	12680	6 (0-102)	5476 (43.19%)	1312 (10.35%)
Duplication	Genome-wide	2097	1 (0-21)	346 (16.50%)	99 (4.72%)
	Ig/TCR regions	179	0 (0-3)	135 (75.42%)	82 (45.81%)
	Non-Ig/TCR regions	1918	1 (0-21)	211 (11.00%)	17 (0.89%)
Inversion	Genome-wide	4487	2 (0-32)	1781 (39.68%)	1082 (24.11%)
	Ig/TCR regions	1414	0 (0-10)	1361 (96.25%)	1028 (72.70%)
	Non-Ig/TCR regions	3073	1 (0-30)	420 (13.66%)	54 (1.76%)
Translocation	Genome-wide	11795	7 (0-59)	1532 (12.99%)	155 (1.31%)
	Ig/TCR regions	316	0 (0-5)	215 (68.04%)	86 (27.22%)
	Non-Ig/TCR regions	11479	7 (0-59)	1317 (11.47%)	69 (0.60%)
Total	Genome-wide	44870	27 (2-179)	22554 (50.26%)	12071 (26.90%)
	Ig/TCR regions	15720	10 (0-31)	15130 (96.25%)	10619 (67.55%)
	Non-Ig/TCR regions	29150	16 (1-158)	7424 (25.47%)	1452 (4.98%)
Notes:
1. SVs were classified as RAG-mediated if an RSS was identified at one or both breakpoints.
2. “RSS at 1 breakpoint” indicates SVs with RSS at at least 1 breakpoint, while “RSS at both breakpoints” indicates SVs with RSS motifs detected at both breakpoints.
3. For total SVs, median number of SVs per patient and range are reported, stratified by SV type
4. Percentages are calculated relative to the total number of SVs within each structural variation type and genomic region.
Abbreviations: SV, structural variation. RSS, recombination signal sequence.

### Sheet: Table 2
Table 2. RAG-mediated SV predictors with minimal residual disease (MRD) and relapse status
	Number of SVs	Outcome: Relapse status ²							Outcome: MRD status ³
		Overall (n=1496)		MRD negative (n=964)		MRD positive (n=532)			Overall (n=1496)		Non-relapse (n=1057)		Relapse (n=439)
Characteristic ¹		OR (95% CI)	p-value	OR (95% CI)	p-value	OR (95% CI)	p-value	phet ⁴	OR (95% CI)	p-value	OR (95% CI)	p-value	OR (95% CI)	p-value	phet ⁴
Number of total SVs (regardless of RAG)	44755	1.01 (1.01, 1.02)	<0.001	1.02 (1.01, 1.03)	0.002	1.01 (1.00, 1.02)	0.2	0.641	1.00 (1.00, 1.01)	0.3	1.01 (1.00, 1.02)	0.14	1.00 (0.99, 1.01)	>0.9	0.59
At least one RSS breakpoint ⁵
Number of total RAG-mediated SVs	22541	1.02 (1.01, 1.04)	0.008	1.03 (1.00, 1.05)	0.013	1.02 (0.99, 1.04)	0.2	0.935	1.03 (1.01, 1.05)	<0.001	1.03 (1.01, 1.05)	0.002	1.02 (1.00, 1.05)	0.1	0.991
Number of Ig/TCR RAG-mediated SVs	15127	1.02 (0.99, 1.04)	0.2	1.03 (0.99, 1.06)	0.2	1.01 (0.97, 1.06)	0.7	0.9	1.04 (1.02, 1.07)	<0.001	1.05 (1.02, 1.08)	0.002	1.03 (0.99, 1.08)	0.2	0.819
Number of non-Ig/TCR RAG-mediated SVs	7414	1.06 (1.02, 1.09)	<0.001	1.06 (1.02, 1.11)	0.003	1.05 (1.00, 1.10)	0.05	0.939	1.04 (1.01, 1.07)	0.009	1.04 (1.00, 1.08)	0.042	1.04 (0.99, 1.09)	0.13	0.736
Proportion of total RAG-mediated SVs	-	0.73 (0.32, 1.67)	0.5	0.51 (0.17, 1.52)	0.2	1.41 (0.37, 5.39)	0.6	0.179	3.83 (1.76, 8.41)	<0.001	3.11 (1.23, 7.95)	0.017	7.84 (1.78, 36.0)	0.007	0.272
Proportion of Ig/TCR RAG-mediated SVs	-	1.04 (0.28, 4.34)	>0.9	1.04 (0.18, 7.35)	>0.9	1.53 (0.20, 16.4)	0.7	0.892	0.48 (0.14, 1.65)	0.2	0.45 (0.10, 2.01)	0.3	0.54 (0.05, 5.48)	0.6	0.951
Proportion of non-Ig/TCR RAG-mediated SVs	-	2.02 (0.82, 4.93)	0.12	1.62 (0.48, 5.40)	0.4	3.05 (0.75, 12.3)	0.12	0.367	4.58 (1.98, 10.7)	<0.001	3.81 (1.39, 10.6)	0.01	9.70 (1.99, 50.60)	0.006	0.311
Limited to SVs with RSS at only one breakpoint
Number of total RAG-mediated SVs	10473	1.06 (1.03, 1.09)	<0.001	1.07 (1.03, 1.11)	<0.001	1.04 (1.00, 1.09)	0.069	0.565	1.06 (1.03, 1.08)	<0.001	1.07 (1.03, 1.10)	<0.001	1.04 (1.00, 1.09)	0.077	0.989
Number of Ig/TCR RAG-mediated SVs	4509	1.06 (1.00, 1.12)	0.042	1.09 (1.02, 1.17)	0.017	1.00 (0.92, 1.10)	>0.9	0.341	1.11 (1.06, 1.18)	<0.001	1.14 (1.07, 1.22)	<0.001	1.06 (0.97, 1.17)	0.2	0.693
Number of non-Ig/TCR RAG-mediated SVs	5964	1.08 (1.04, 1.12)	<0.001	1.09 (1.04, 1.14)	<0.001	1.08 (1.01, 1.14)	0.015	0.92	1.06 (1.02, 1.09)	0.003	1.06 (1.01, 1.11)	0.014	1.05 (0.99, 1.11)	0.12	0.639
Proportion of total RAG-mediated SVs	-	3.17 (0.91, 11.0)	0.07	3.39 (0.68, 17.1)	0.14	2.73 (0.34, 22.0)	0.3	0.832	12.1 (3.66, 40.9)	<0.001	9.25 (2.17, 40.0)	0.003	25.8 (2.84, 256)	0.004	0.226
Proportion of Ig/TCR RAG-mediated SVs	-	1.36 (0.69, 2.65)	0.4	1.87 (0.80, 4.34)	0.14	0.59 (0.18, 1.89)	0.4	0.194	1.66 (0.86, 3.19)	0.13	1.74 (0.81, 3.76)	0.2	1.41 (0.39, 5.08)	0.6	0.949
Proportion of non-Ig/TCR RAG-mediated SVs	-	2.78 (1.00, 7.72)	0.05	2.55 (0.65, 9.96)	0.2	3.80 (0.75, 19.3)	0.11	0.536	6.36 (2.40, 17.1)	<0.001	5.24 (1.61, 17.3)	0.006	12.2 (2.03, 77.2)	0.007	0.224
Number of non-deletion SVs with RSS at one breakpoint	1801	1.20 (1.10, 1.30)	<0.001	1.23 (1.11, 1.37)	<0.001	1.12 (0.97, 1.29)	0.11	0.305	1.03 (0.95, 1.11)	0.5	1.06 (0.95, 1.17)	0.3	0.96 (0.84, 1.10)	0.6	0.258
Number of non-RAG-mediated SVs	22214	1.02 (1.01, 1.03)	<0.001	1.02 (1.01, 1.04)	0.001	1.01 (1.00, 1.03)	0.2	0.337	0.99 (0.98, 1.00)	0.033	0.99 (0.97, 1.00)	0.12	0.98 (0.97, 1.00)	0.089	0.724
Notes:
1. We included 44755 structural variations, including 26464 deletions, 2086 tandem-duplications, 11726 translocations and 4479 inversions.
2. Adjusted for age (5-year increase), sex, molecular subtype ("ETV6::RUNX1", "ETV6::RUNX1-like", "DUX4", "Hyperdiploid", "PAX5alt", "BCR::ABL1-like", "B-other", "TCF3::PBX1"), self-reported race/ethnicity ("Non-Hispanic White", "Non-Hispanic Black", "Latino", "Asian"), overall and stratified by MRD status
3. Adjusted for age, sex, molecular subtype, self-reported race/ethnicity, overall and stratified by relapse status
4. phet (p for heterogeneity) corresponds to the Wald test p-value for the interaction term.
5. Evidence for RAG-mediated recombination based on presence of the full RSS motif in the +/-50bp sequence flanking at least one SV breakpoint
